# Differential Metabolic Signatures of Cushing’s Disease Patients Dependent on their Obesity Status

**DOI:** 10.64898/2026.02.25.26346994

**Authors:** Treyton Carr, Irit Hochberg, Dave Bridges

## Abstract

Cushing’s disease is caused by the overproduction of cortisol. The effects of this disease are well known in a general population, including high blood pressure, diabetes, and weight gain. Cushing’s disease causes both obesity and metabolic related symptoms, and it can be difficult to discern the obesity-dependent from the obesity-independent mechanisms of Cushing’s disease. To identify patients with Cushing’s disease, we identified 476 Michigan Medicine patients between January 1^st^ 2000-2025 along with propensity-matched control cases.

We stratified our participants by obesity status and into a Cushing’s disease group and a control group. As expected, the Cushing’s group had an elevated BMI compared to the control group (34 kg/m^2^ vs 29 kg/m^2^). We found a higher proportion of females diagnosed with Cushing’s compared to males (287 vs 72). Cushing’s disease was associated with an increase in the fasting glucose levels in both non-obese and obese patients. In both the obese, and non-obese patients, there was an increase in ALT and AST levels regardless of Cushing’s disease status, but the increase due to Cushing’s disease was much greater in the patients with obesity (73.4 vs 35.1 mg/dL). Cushing’s disease also had a moderating effect on blood pressure, with participants a BMI under 30 kg/m^2^ increasing by 12.6 mmHg and participants with obesity increasing by only 7.9 mmHg. These findings highlight the need to consider obesity status when evaluating the effects of Cushing’s disease.
