## Supplementary Table S1 for "Differential Metabolic Signatures of Cushing’s Disease Patients Dependent on their Obesity Status"

Outcome	Stage	Controls	Cushing's	Standardized Mean Difference
ALT	Pre-matching	59.86 +/- 0.05	48.27 +/- 0.89	-0.72
ALT	Post-matching	48.61 +/- 0.27	48.27 +/- 0.89	-0.02
Any Outcome	Pre-matching	59.97 +/- 0.02	46.24 +/- 0.18	-0.84
Any Outcome	Post-matching	46.63 +/- 0.05	46.24 +/- 0.18	-0.02
Blood Pressure	Pre-matching	61.09 +/- 0.01	47.51 +/- 0.12	-0.82
Blood Pressure	Post-matching	47.97 +/- 0.04	47.51 +/- 0.12	-0.03
Glucose	Pre-matching	61.96 +/- 0.04	46.03 +/- 0.27	-0.99
Glucose	Post-matching	46.63 +/- 0.08	46.03 +/- 0.27	-0.04
HbA1c	Pre-matching	58.83 +/- 0.06	46.8 +/- 3.25	-0.83
HbA1c	Post-matching	46.8 +/- 1.01	46.8 +/- 3.25	0
LDL-C	Pre-matching	57.92 +/- 0.06	40.85 +/- 4.87	-0.97
LDL-C	Post-matching	41.62 +/- 1.38	40.85 +/- 4.87	-0.04
