## Supplementary Table S2 for "Differential Metabolic Signatures of Cushing’s Disease Patients Dependent on their Obesity Status"

Group	Controls	Cushing's
Age	45.96 ± 14.85	46.24 ± 15.59
BMI	29.43 ± 7.46	34.65 ± 13.82
Female	12,858 (81.19%)	284 (79.78%)
Male	2,979 (18.81%)	72 (20.22%)
White	13,741 (86.77%)	311 (87.36%)
Black	583 (3.68%)	19 (5.34%)
Hispanic or Latino	706 (4.46%)	9 (2.53%)
Other	371 (2.34%)	9 (2.53%)
Asian	436 (2.75%)	8 (2.25%)
