## Supplementary Table S3 for "Differential Metabolic Signatures of Cushing’s Disease Patients Dependent on their Obesity Status"

Group	Controls	Cushing's
Age	47.30 ± 14.10	48.06 ± 15.15
BMI	31.01 ± 8.40	38.83 ± 11.35
Female	140 (78.65%)	14 (82.35%)
Male	38 (21.35%)	3 (17.65%)
White	162 (91.01%)	15 (88.24%)
Black	7 (3.93%)	1 (5.88%)
Hispanic or Latino	9 (5.06%)	1 (5.88%)
