## Supplementary Table S4 for "Differential Metabolic Signatures of Cushing’s Disease Patients Dependent on their Obesity Status"

Group	Controls	Cushing's
Age	47.79 ± 15.04	45.74 ± 17.68
BMI	29.87 ± 7.66	33.53 ± 9.36
Female	1,628 (84.66%)	67 (79.76%)
Male	295 (15.34%)	17 (20.24%)
White	1,792 (93.19%)	73 (86.90%)
Black	42 (2.18%)	4 (4.76%)
Hispanic or Latino	61 (3.17%)	4 (4.76%)
Other	18 (0.94%)	2 (2.38%)
Asian	10 (0.52%)	1 (1.19%)
