## Supplementary Table S5 for "Differential Metabolic Signatures of Cushing’s Disease Patients Dependent on their Obesity Status"

Group	Controls	Cushing's
Age	47.94 ± 14.99	45.74 ± 17.68
BMI	29.89 ± 7.65	33.53 ± 9.36
Female	1,621 (84.47%)	67 (79.76%)
Male	298 (15.53%)	17 (20.24%)
White	1,788 (93.17%)	73 (86.90%)
Black	42 (2.19%)	4 (4.76%)
Hispanic or Latino	61 (3.18%)	4 (4.76%)
Other	18 (0.94%)	2 (2.38%)
Asian	10 (0.52%)	1 (1.19%)
