## Supplementary Table S6 for "Differential Metabolic Signatures of Cushing’s Disease Patients Dependent on their Obesity Status"

Group	Controls	Cushing's
Age	44.09 ± 16.08	46.26 ± 16.01
BMI	28.66 ± 7.19	34.96 ± 14.35
Female	18,774 (81.47%)	248 (80.78%)
Male	4,270 (18.53%)	59 (19.22%)
White	20,375 (88.42%)	265 (86.32%)
Black	799 (3.47%)	18 (5.86%)
Hispanic or Latino	755 (3.28%)	9 (2.93%)
Other	560 (2.43%)	9 (2.93%)
Asian	555 (2.41%)	6 (1.95%)
